# Annotating off-label drug usage from unconventional sources

**DOI:** 10.1101/2022.09.08.22279709

**Authors:** Sorin Avram, Liliana Halip, Ramona Curpan, Ana Borota, Alina Bora, Tudor I Oprea

**Affiliations:** Department of Computational Chemistry, “Coriolan Dragulescu” Institute of Chemistry Timisoara of the Romanian Academy, 24th Mihai Viteazu Av., 300223 Timisoara, Romania; Roivant Discovery Sciences, Boston, MA, USA

**Author notes:** **Corresponding author:** Tudor I. Oprea, Roivant Discovery Sciences, Boston, MA 02210, USA.

**Keywords:** off-label, drug indication, clinical trial, drug prescription, data mining

## Abstract

Physicians have the freedom to prescribe medicines outside the list of approved indications, to treat mild to life-threatening clinical conditions and diseases, particularly when conventional treatments fail or are lacking. Off-label drug usage is more frequently observed in specific populations not often represented in clinical trials, e.g., pediatric, geriatric, or pregnant patients. Despite conflicting reports on patient safety, exploring alternative treatment options in medical practice promotes innovation and extends the applicability of current medicines. This process can be significantly improved by properly documenting and discussing off-label usage. This paper aims to document off-label uses discussed in less conventional sources, such as the r/medicine Reddit subforum. We identified 66 “Reddit off-label uses” (ROLUs) not captured in our reference database, DrugCentral (https://drugcentral.org/), for a set of 40 drugs. These drugs are associated with 209 on-label drug indications (INDs) and 58 “non-Reddit” off-label uses (NROLUs). Most of these drugs are relatively ‘old’ (approved before 2000) and act on the nervous system, many with psychiatric applications. However, ROLUs are distinct from INDs and NROLUs. An automated scientific literature query showed that 90% of the ROLUs are linked to 4 scientific publications or more, with 80% linked to at least 10. A further search in the clinical trials database revealed 46 ROLUs mentioned; 39 are in phase 3 trials. These results indicate that most off-label uses discussed on the Reddit forum are supported by scientific evidence. We conclude that medical social media channels can provide a valuable source of alternative drug applications and should be scientifically explored and evaluated in the future.
