## Supplemental Material 2 for "Annotating off-label drug usage from unconventional sources"

### Sheet: Sheet1
ID	SET	DRUG_NAME	DRUGCENTRAL_ID	DRUG_USE	MEDDRA_PTs	PMID_NUM	PMID_CaseReports	PMID_ClinicalTrials	PMID_MetaAnalysis	TRIALS_NUM				PMID_NUM	PMID_CaseReports	PMID_ClinicalTrials	PMID_MetaAnalysis	Other
112-10064332	ROLU	alendronic acid	112	Complex regional pain syndrome type I	Complex regional pain syndrome; Complex regional pain syndrome	1	0	0	0				ROLU	6807	815	910	299	4783
1125-10001761	ROLU	ezetimibe	1125	Alopecia areata	Alopecia areata; Alopecia areata	11	3	1	0				IND	67289	6862	8549	1785	50093
1170-10001761	ROLU	fexofenadine	1170	Alopecia areata	Alopecia areata; Alopecia areata	4	2	0	0
1171-10020040	ROLU	finasteride	1171	Hidradenitis suppurativa	Hidradenitis	17	6	0	0				ROLU		12	13.4	4.4	70.3
124-10057667	ROLU	allopurinol	124	Adjunctive treatment for bipolar disorder	Bipolar disorder	15	1	4	3	2			IND		10.2	12.7	2.65	74.44
1264-10011224	ROLU	gabapentin	1264	Chronic cough	Cough	76	10	11	1
1264-10020039	ROLU	gabapentin	1264	Intractable hiccups	Hiccups; Hiccups	36	23	0	0	2					11.9	13.4	4.4	70.3	100
1264-10022437	ROLU	gabapentin	1264	Insomnia	Insomnia; Insomnia	90	17	14	4	12					10.2	12.7	2.7	74.4	100
1264-10028813	ROLU	gabapentin	1264	Post-stroke nausea	Nausea	241	15	65	37	6
1264-10033371	ROLU	gabapentin	1264	Chronic pain	Pain	975	115	91	39	60
1264-10037087	ROLU	gabapentin	1264	Chronic pruritus	Pruritus	179	33	31	19	4
1264-10037087	ROLU	gabapentin	1264	Refractory pruritis	Pruritus	179	33	31	19	4
1264-10048439	ROLU	gabapentin	1264	Fibromyalgia	Fibromyalgia	95	3	4	10	4
1264-10057666	ROLU	gabapentin	1264	Anxiety disorder	Anxiety disorder	95	13	6	1	2
1264-10080021	ROLU	gabapentin	1264	Alcohol use disorder	Alcohol use disorder	63	2	8	4	11
1353-10019211	ROLU	haloperidol	1353	Headache disorder	Headache	50	12	6	6	2
1353-10021518	ROLU	haloperidol	1353	Gastroparesis	Impaired gastric emptying	9	0	1	0	1
1353-10033371	ROLU	haloperidol	1353	Pain	Pain	309	46	27	2	2
1353-10047700	ROLU	haloperidol	1353	Nausea and vomiting	Vomiting	243	26	43	7	4
1353-10057666	ROLU	haloperidol	1353	Anxiety disorder	Anxiety disorder	23	6	0	0	1
144-10064155	ROLU	amantadine	144	Arousal post traumatic brain injury	Traumatic coma; Traumatic coma	112	16	15	2	1
1523-10028116	ROLU	ketamine	1523	Inflammatory disease of mucous membrane	Mucosal inflammation	14	2	1	0	4
1523-10033371	ROLU	ketamine	1523	Pain	Pain	1061	93	157	30	135
1567-10064930	ROLU	levodopa	1567	Age-related macular degeneration	Age-related macular degeneration	4	0	0	0	7
1605-10006002	ROLU	loratadine	1605	Bone pain after neupogen	Bone pain	9	3	2	0	1
1816-10020614	ROLU	mirtazapine	1816	Excessive vomiting in pregnancy	Hyperemesis gravidarum; Hyperemesis gravidarum	10	5	0	0	2
1937-10052897	ROLU	nimodipine	1937	nerve regeneration after iatrogenic nerve injury	Nerve injury; Nerve injury	23	0	0	2
1982-10001497	ROLU	olanzapine	1982	Feeling agitated	Agitation; Agitation	437	72	61	28	4
1982-10022437	ROLU	olanzapine	1982	Insomnia	Insomnia; Insomnia	120	32	22	8
1982-10027599	ROLU	olanzapine	1982	Migraine	Migraine; Migraine	12	1	0	0	1
1982-10047700	ROLU	olanzapine	1982	Nausea and vomiting	Vomiting	243	19	32	10	17
1982-10057666	ROLU	olanzapine	1982	Anxiety disorder	Anxiety disorder	76	7	5	3	3
1982-10083633	ROLU	olanzapine	1982	cannabinoid hyperememsis	Cannabinoid hyperemesis syndrome; Cannabinoid hyperemesis syndrome	2	0	0	0	3
2099-10067352	ROLU	pentoxifylline	2099	Osteoradionecrosis	Osteoradionecrosis; Osteoradionecrosis; Osteoradionecrosis	63	13	2	2	4
2134-10053164	ROLU	phenobarbital	2134	Alcohol withdrawal syndrome	Alcohol withdrawal syndrome; Alcohol withdrawal syndrome	38	2	1	0	5
2152-10062932	ROLU	phenytoin	2152	Wound care	Wound treatment	12	1	1	0
2274-10027599	ROLU	prochlorperazine	2274	Migraine	Migraine; Migraine	107	7	23	3	9
2436-10064190	ROLU	sertraline	2436	Cholestatic pruritus	Cholestatic pruritus; Cholestatic pruritus	33	4	4	1	1
2445-10001761	ROLU	simvastatin	2445	Alopecia areata	Alopecia areata; Alopecia areata	14	4	1	0	2
2475-10000496	ROLU	spironolactone	2475	Acne	Acne	194	9	14	2	2
2561-10006298	ROLU	tamoxifen	2561	Pain of breast	Breast pain	82	4	22	4	1
2616-10037635	ROLU	thalidomide	2616	Pyoderma gangrenosum	Pyoderma gangrenosum; Pyoderma gangrenosum; Pyoderma gangrenosum	36	21	0	0
2616-10080561	ROLU	thalidomide	2616	Refractory upper gastrointestinal bleeding due to angiodysplasia	Gastrointestinal vascular malformation haemorrhagic; Gastrointestinal vascular malformation haemorrhagic	8	3	1	0	6
2713-10008570	ROLU	tranexamic acid	2713	Refractory melasma	Chloasma; Chloasma	140	2	37	3	7
2713-10015090	ROLU	tranexamic acid	2713	Epistaxis	Epistaxis; Epistaxis	112	27	12	10	34
282-10017885	ROLU	baclofen	282	Gastroesophageal reflux disease	Gastrooesophageal reflux disease	118	8	21	0	4
282-10053164	ROLU	baclofen	282	Alcohol withdrawal syndrome	Alcohol withdrawal syndrome; Alcohol withdrawal syndrome	35	5	5	3	11
2870-10070976	ROLU	zolpidem	2870	Arousal post traumatic brain injury	Craniocerebral injury; Craniocerebral injury	15	4	0	0	1
3064-10013654	ROLU	capsaicin	3064	Cannabis hyperemesis syndrome co-occurrent and due to cannabis abuse	Drug abuse	6	0	2	0
4061-10040943	ROLU	timolol	4061	Stalled wound	Skin ulcer; Skin ulcer	5	1	1	0
4215-10047700	ROLU	isopropanol	4215	Nausea and vomiting	Vomiting	10	4	0	0	1
4956-10064930	ROLU	bevacizumab	4956	Age-related macular degeneration	Age-related macular degeneration	494	27	46	13	42
5003-10001387	ROLU	insulin human	5003	Beta-blocker overdose	Adrenergic syndrome	12	4	0	0
5003-10070863	ROLU	insulin human	5003	Calcium-channel blocker overdose	Toxicity to various agents	30	17	0	0	1
5034-10029223	ROLU	protamine sulfate	5034	Neuropathic pain	Neuralgia	0	0	0	0
513-10047470	ROLU	levocarnitine	513	Recovery during viral myocarditis	Viral myocarditis; Viral myocarditis	1	0	0	0
765-10040477	ROLU	cyproheptadine	765	SSRI induced sexual dysfunction	Sexual dysfunction; Sexual dysfunction	13	2	1	1
842-10029350	ROLU	dextromethorphan	842	Neurotoxicity caused by methotrexate	Neurotoxicity; Neurotoxicity	60	7	1	0
842-10048010	ROLU	dextromethorphan	842	Opioid withdrawal	Withdrawal syndrome; Withdrawal syndrome	17	1	3	0
868-10008629	ROLU	dicycloverine	868	Calculus in biliary tract	Cholelithiasis	0	0	0	0
897-10002153	ROLU	diltiazem	897	Anal fissure	Anal fissure	72	2	25	7	4
916-10024758	ROLU	diphenhydramine	916	Local anesthesia	Local anaesthesia	62	14	10	0
916-10027599	ROLU	diphenhydramine	916	Migraine	Migraine; Migraine	45	2	12	2	8
916-10057666	ROLU	diphenhydramine	916	Anxiety disorder	Anxiety disorder	3	0	2	0	1
956-10064190	ROLU	doxepin	956	Cholestatic pruritus	Cholestatic pruritus; Cholestatic pruritus	21	4	1	1	1
972-10031161	ROLU	duloxetine	972	Osteoarthritis	Osteoarthritis	115	0	24	12	14
1170-10046735	NROLU	fexofenadine	1170	Urticaria	Urticaria; Urticaria	123	17	28	3	2
124-10020903	NROLU	allopurinol	124	Neonatal Phosphoribosylpyrophosphate Synthetase Superactivity	Hyperuricaemia	757	59	46	23	16
124-10061476	NROLU	allopurinol	124	Deficiency of ribose-phosphate pyrophosphokinase	Purine metabolism disorder	8	2	0	0	1
124-10072609	NROLU	allopurinol	124	Deficiency of adenine phosphoribosyltransferase	Adenine phosphoribosyl transferase deficiency; Adenine phosphoribosyl transferase deficiency	5	5	0	0	2
1264-10015496	NROLU	gabapentin	1264	Essential tremor	Essential tremor	44	5	3	1
1264-10029223	NROLU	gabapentin	1264	Neuropathic pain	Neuralgia	930	114	68	35	12
1264-10060800	NROLU	gabapentin	1264	Menopausal flushing	Hot flush; Hot flush; Hot flush	139	6	22	9	12
1264-10064882	NROLU	gabapentin	1264	Acute postoperative pain	Procedural pain; Procedural pain	404	6	124	40	33
1353-10012218	NROLU	haloperidol	1353	Delirium	Delirium	526	78	63	25	22
1353-10028813	NROLU	haloperidol	1353	Chemotherapy-induced nausea and vomiting	Nausea	177	15	43	11	5
144-10011384	NROLU	amantadine	144	Jakob-Creutzfeldt disease	Creutzfeldt-Jakob disease; Creutzfeldt-Jakob disease; Creutzfeldt-Jakob disease	105	31	3	3	1
144-10028245	NROLU	amantadine	144	Fatigue due to Multiple Sclerosis	Multiple sclerosis; Multiple sclerosis	260	8	20	6	1
144-10070976	NROLU	amantadine	144	Cognitive Impairment following Traumatic Brain Injury	Craniocerebral injury; Craniocerebral injury	227	18	17	2	5
1523-10057840	NROLU	ketamine	1523	Major depressive disorder	Major depression	769	27	78	24	85
1567-10058920	NROLU	levodopa	1567	Restless legs	Restless legs syndrome; Restless legs syndrome	226	18	21	8	2
1605-10046735	NROLU	loratadine	1605	Urticaria	Urticaria; Urticaria	139	9	39	3	10
1816-10036316	NROLU	mirtazapine	1816	Posttraumatic stress disorder	Post-traumatic stress disorder	41	3	6	2	1
1937-10015496	NROLU	nimodipine	1937	Essential tremor	Essential tremor	5	0	1	0
1982-10028813	NROLU	olanzapine	1982	Chemotherapy-induced nausea and vomiting	Nausea	278	20	41	13	11
2099-10019728	NROLU	pentoxifylline	2099	Alcoholic hepatitis	Hepatitis alcoholic	162	1	17	7	11
2134-10004939	NROLU	phenobarbital	2134	Bipolar affective disorder, current episode depression	Bipolar I disorder	3	0	0	0
2134-10020578	NROLU	phenobarbital	2134	Hyperbilirubinemia	Hyperbilirubinaemia; Hyperbilirubinaemia; Hyperbilirubinaemia	167	41	12	0
2134-10029223	NROLU	phenobarbital	2134	Neuropathic pain	Neuralgia	20	3	0	0
2134-10031285	NROLU	phenobarbital	2134	Postmenopausal osteoporosis	Osteoporosis postmenopausal; Osteoporosis postmenopausal; Osteoporosis postmenopausal	2	0	0	0
2134-10039906	NROLU	phenobarbital	2134	Seizure disorder	Seizure	1271	169	36	18	7
2134-10041962	NROLU	phenobarbital	2134	Status epilepticus	Status epilepticus	452	99	11	6	8
2134-10057667	NROLU	phenobarbital	2134	Rapid Cycling Bipolar Affective Disorder	Bipolar disorder	174	7	0	0
2152-10004939	NROLU	phenytoin	2152	Bipolar affective disorder, current episode depression	Bipolar I disorder	9	1	2	0
2152-10029223	NROLU	phenytoin	2152	Neuropathic pain	Neuralgia	153	20	3	3
2274-10028813	NROLU	prochlorperazine	2274	Chemotherapy-induced nausea and vomiting	Nausea	235	16	82	5	3
2436-10004939	NROLU	sertraline	2436	Bipolar affective disorder, current episode depression	Bipolar I disorder	9	2	1	2	6
2436-10039775	NROLU	sertraline	2436	Seasonal affective disorder	Seasonal affective disorder	69	14	12	0	2
2445-10011078	NROLU	simvastatin	2445	Primary Prevention of Coronary Heart Disease	Coronary artery disease; Coronary artery disease	896	21	274	29	23
2445-10028596	NROLU	simvastatin	2445	Myocardial Reinfarction Prevention	Myocardial infarction; Myocardial infarction	453	15	122	12	13
2475-10036049	NROLU	spironolactone	2475	Polycystic ovaries	Polycystic ovaries; Polycystic ovaries	138	9	19	2	1
2561-10014733	NROLU	tamoxifen	2561	Endometrial carcinoma	Endometrial cancer; Endometrial cancer	766	71	39	24	3
2561-10033128	NROLU	tamoxifen	2561	Malignant tumor of ovary	Ovarian cancer; Ovarian cancer	303	19	11	1	7
2616-10000616	NROLU	thalidomide	2616	Actinic prurigo	Actinic prurigo	37	7	0	0	1
2616-10002959	NROLU	thalidomide	2616	Prevention of Recurrent Aphthous Stomatitis	Aphthous ulcer	62	9	3	1	1
2616-10002959	NROLU	thalidomide	2616	Recurrent aphthous ulcer	Aphthous ulcer	51	9	2	1	1
2616-10018651	NROLU	thalidomide	2616	Graft-versus-host disease	Graft versus host disease; Graft versus host disease	136	36	5	0	11
2616-10030983	NROLU	thalidomide	2616	Erosive oral lichen planus	Oral lichen planus; Oral lichen planus	14	1	1	1	2
2616-10056509	NROLU	thalidomide	2616	Discoid lupus erythematosus	Cutaneous lupus erythematosus; Cutaneous lupus erythematosus; Cutaneous lupus erythematosus	112	22	0	3	3
2616-10057903	NROLU	thalidomide	2616	Subacute cutaneous lupus erythematosus	Subacute cutaneous lupus erythematosus; Subacute cutaneous lupus erythematosus; Subacute cutaneous lupus erythematosus	12	4	0	0	2
2713-10055798	NROLU	tranexamic acid	2713	Postsurgical Hemorrhage	Haemorrhage	1172	113	168	68	61
2713-10055798	NROLU	tranexamic acid	2713	Hyperfibrinolysis Induced Hemorrhage	Haemorrhage	1172	113	168	68	61
2713-10066123	NROLU	tranexamic acid	2713	Prevention of Hemorrhage with Cardiovascular Instability from Cardiopulmonary Bypass - CABG	Cardiopulmonary bypass	216	9	83	5	1
282-10044652	NROLU	baclofen	282	Trigeminal neuralgia	Trigeminal neuralgia	77	8	2	1
4061-10002383	NROLU	timolol	4061	Angina pectoris	Angina pectoris; Angina pectoris	46	1	14	0
4061-10002500	NROLU	timolol	4061	Angle-closure glaucoma	Angle closure glaucoma	55	13	12	4	5
4061-10018304	NROLU	timolol	4061	Secondary glaucoma	Glaucoma	523	72	75	12	98
4061-10027730	NROLU	timolol	4061	Mitral valve prolapse	Mitral valve prolapse	0	0	0	0
4061-10079469	NROLU	timolol	4061	Malignant glaucoma	Malignant glaucoma; Malignant glaucoma	1	1	0	0	5
4061-10081898	NROLU	timolol	4061	Aphakic glaucoma	Aphakic glaucoma	7	0	0	0	1
765-10020852	NROLU	cyproheptadine	765	Muscle spasticity of spinal origin	Hypertonia; Hypertonia	8	5	0	0
765-10040108	NROLU	cyproheptadine	765	Serotonin syndrome	Serotonin syndrome; Serotonin syndrome; Serotonin syndrome	100	59	0	1	2
897-10003130	NROLU	diltiazem	897	Supraventricular arrhythmia	Arrhythmia supraventricular	42	0	5	0	2
897-10024119	NROLU	diltiazem	897	Diastolic heart failure	Left ventricular failure	15	0	2	0
112-10031151	IND	alendronic acid	112	Osteitis deformans	Osteitis deformans	7	0	0	0	6
112-10031282	IND	alendronic acid	112	Prevention of Glucocorticoid-Induced Osteoporosis	Osteoporosis; Osteoporosis	58	9	3	0	83
112-10031282	IND	alendronic acid	112	Hypogonadal Osteoporosis in Males	Osteoporosis; Osteoporosis	58	9	3	0	83
112-10031282	IND	alendronic acid	112	Glucocorticoid Induced Osteoporosis	Osteoporosis; Osteoporosis	58	9	3	0	83
112-10031285	IND	alendronic acid	112	Postmenopausal osteoporosis	Osteoporosis postmenopausal; Osteoporosis postmenopausal; Osteoporosis postmenopausal	10	0	2	0	13
1125-10020603	IND	ezetimibe	1125	Hypercholesterolemia	Hypercholesterolaemia	653	58	69	19	137
1125-10045261	IND	ezetimibe	1125	Familial hypercholesterolemia - homozygous	Type IIa hyperlipidaemia; Type IIa hyperlipidaemia	453	49	33	4	11
1125-10045261	IND	ezetimibe	1125	Familial hypercholesterolemia - heterozygous	Type IIa hyperlipidaemia; Type IIa hyperlipidaemia	453	49	33	4	11
1125-10060755	IND	ezetimibe	1125	Mixed hyperlipidemia	Type V hyperlipidaemia; Type V hyperlipidaemia	51	3	13	1	6
1125-10062060	IND	ezetimibe	1125	Hyperlipidemia	Hyperlipidaemia	277	13	32	6	23
1125-10063985	IND	ezetimibe	1125	Sitosterolemia	Phytosterolaemia; Phytosterolaemia	77	19	4	0	7
1170-10010744	IND	fexofenadine	1170	Allergic conjunctivitis	Conjunctivitis allergic; Conjunctivitis allergic	15	1	3	0	1
1170-10039085	IND	fexofenadine	1170	Allergic rhinitis	Rhinitis allergic; Rhinitis allergic	185	3	73	5	10
1170-10041232	IND	fexofenadine	1170	Sneezing	Sneezing	38	1	22	1
1170-10048908	IND	fexofenadine	1170	Seasonal allergic rhinitis	Seasonal allergy; Seasonal allergy; Seasonal allergy	86	2	47	1	11
1170-10072757	IND	fexofenadine	1170	Chronic idiopathic urticaria	Chronic spontaneous urticaria; Chronic spontaneous urticaria	56	2	13	2	2
1171-10004446	IND	finasteride	1171	Benign prostatic hyperplasia	Benign prostatic hyperplasia	713	14	86	17	15
1171-10068168	IND	finasteride	1171	Male Patterned Baldness	Androgenetic alopecia; Androgenetic alopecia	410	28	41	11	11
124-10018627	IND	allopurinol	124	Gout	Gout; Gout	547	37	35	21	30
124-10018627	IND	allopurinol	124	Articular gout	Gout; Gout	547	37	35	21	30
124-10020903	IND	allopurinol	124	Hyperuricemia	Hyperuricaemia	702	59	46	23	16
124-10020903	IND	allopurinol	124	Chemotherapy-Induced Hyperuricemia	Hyperuricaemia	759	59	46	23	16
124-10029148	IND	allopurinol	124	Calcium renal calculus	Nephrolithiasis	194	37	9	1	1
124-10029148	IND	allopurinol	124	Uric acid renal calculus	Nephrolithiasis	194	37	9	1	1
124-10029148	IND	allopurinol	124	Recurrent Calcium Renal Calculi	Nephrolithiasis	248	37	9	1	1
124-10046337	IND	allopurinol	124	Uric Acid Nephropathy Gout	Urate nephropathy; Urate nephropathy	139	19	2	0	3
1264-10036376	IND	gabapentin	1264	Postherpetic neuralgia	Post herpetic neuralgia; Post herpetic neuralgia	322	38	41	21	5
1264-10058920	IND	gabapentin	1264	Restless legs	Restless legs syndrome; Restless legs syndrome	168	17	23	8	7
1264-10061334	IND	gabapentin	1264	Partial Epilepsy Treatment Adjunct	Partial seizures	337	30	36	23	3
1353-10039626	IND	haloperidol	1353	Schizophrenia	Schizophrenia	893	51	170	43	30
1353-10039626	IND	haloperidol	1353	Chronic schizophrenia	Schizophrenia	893	51	170	43	30
1353-10044126	IND	haloperidol	1353	Gilles de la Tourette's syndrome	Tourette's disorder; Tourette's disorder; Tourette's disorder	270	65	23	13	4
1353-10061920	IND	haloperidol	1353	Psychotic disorder	Psychotic disorder	887	112	125	39	4
144-10015832	IND	amantadine	144	Extrapyramidal disease	Extrapyramidal disorder	23	7	6	0	2
144-10022000	IND	amantadine	144	Influenza due to Influenza A virus	Influenza; Influenza	550	12	10	9	1
144-10022000	IND	amantadine	144	Influenza A Prevention	Influenza; Influenza	603	14	11	9	1
144-10034010	IND	amantadine	144	Arteriosclerotic Parkinsonism	Parkinsonism	356	53	32	0	2
144-10034010	IND	amantadine	144	Parkinsonism	Parkinsonism	239	52	30	0	2
144-10034010	IND	amantadine	144	Postencephalitic parkinsonism	Parkinsonism	239	52	30	0	2
144-10061536	IND	amantadine	144	Parkinson's disease	Parkinson's disease	499	44	33	6	9
1523-10018060	IND	ketamine	1523	General anesthesia	General anaesthesia	1140	97	225	15	4
1523-10024758	IND	ketamine	1523	Local anesthesia	Local anaesthesia	373	25	63	3	1
1567-10034010	IND	levodopa	1567	Postencephalitic parkinsonism	Parkinsonism	593	185	9	3	3
1567-10034010	IND	levodopa	1567	Parkinsonism	Parkinsonism	589	185	9	3	3
1567-10061536	IND	levodopa	1567	Parkinson's disease	Parkinson's disease	511	34	10	16	125
1605-10010744	IND	loratadine	1605	Allergic conjunctivitis	Conjunctivitis allergic; Conjunctivitis allergic	33	0	19	0	10
1605-10028735	IND	loratadine	1605	Nasal congestion	Nasal congestion	56	1	29	2	5
1605-10028810	IND	loratadine	1605	Common cold	Nasopharyngitis; Nasopharyngitis	22	3	7	1	1
1605-10039085	IND	loratadine	1605	Allergic rhinitis	Rhinitis allergic; Rhinitis allergic	332	5	168	8	33
1605-10039101	IND	loratadine	1605	Nasal discharge	Rhinorrhoea	55	0	33	3	1
1605-10041232	IND	loratadine	1605	Sneezing	Sneezing	72	1	44	2	1
1605-10047145	IND	loratadine	1605	Vasomotor rhinitis	Vasomotor rhinitis	2	0	0	0	5
1605-10048908	IND	loratadine	1605	Seasonal allergic rhinitis	Seasonal allergy; Seasonal allergy; Seasonal allergy	146	1	100	2	31
1605-10072757	IND	loratadine	1605	Chronic idiopathic urticaria	Chronic spontaneous urticaria; Chronic spontaneous urticaria	52	3	10	1	13
1816-10057840	IND	mirtazapine	1816	Major depressive disorder	Major depression	440	37	79	52	16
1937-10042316	IND	nimodipine	1937	Subarachnoid intracranial hemorrhage	Subarachnoid haemorrhage; Subarachnoid haemorrhage; Subarachnoid haemorrhage	658	73	58	16	5
1982-10004939	IND	olanzapine	1982	Bipolar affective disorder, current episode depression	Bipolar I disorder	264	18	54	13	40
1982-10004939	IND	olanzapine	1982	Agitation associated with Bipolar Mania	Bipolar I disorder	279	19	54	13	40
1982-10004939	IND	olanzapine	1982	Mixed bipolar I disorder	Bipolar I disorder	264	18	54	13	40
1982-10004939	IND	olanzapine	1982	Bipolar affective disorder, current episode manic	Bipolar I disorder	264	18	54	13	40
1982-10012378	IND	olanzapine	1982	Depression Treatment Adjunct	Depression	632	82	77	41	7
1982-10039626	IND	olanzapine	1982	Agitation associated with Schizophrenia	Schizophrenia	900	113	141	33	148
1982-10039626	IND	olanzapine	1982	Schizophrenia	Schizophrenia	885	112	141	33	148
1982-10057667	IND	olanzapine	1982	Bipolar disorder in remission	Bipolar disorder	646	72	46	41	38
1982-10057840	IND	olanzapine	1982	Major depressive disorder	Major depression	229	34	33	7	8
2099-10034636	IND	pentoxifylline	2099	Peripheral vascular disease	Peripheral vascular disorder	65	6	9	0
2134-10015037	IND	phenobarbital	2134	Epilepsy	Epilepsy	603	74	22	8	11
2134-10018100	IND	phenobarbital	2134	Tonic-clonic seizure	Generalised tonic-clonic seizure	233	39	10	2
2134-10018100	IND	phenobarbital	2134	Tonic-clonic epilepsy	Generalised tonic-clonic seizure	221	35	8	2
2134-10027599	IND	phenobarbital	2134	Migraine	Migraine; Migraine	22	6	0	0
2134-10047077	IND	phenobarbital	2134	Vascular headache	Vascular headache; Vascular headache	16	5	1	0
2134-10048816	IND	phenobarbital	2134	Lennox-Gastaut syndrome	Lennox-Gastaut syndrome; Lennox-Gastaut syndrome	32	3	2	0	7
2134-10057667	IND	phenobarbital	2134	Bipolar disorder in remission	Bipolar disorder	17	5	0	0
2134-10059133	IND	phenobarbital	2134	Cluster Headache Prevention	Cluster headache	174	7	1	0
2134-10059133	IND	phenobarbital	2134	Cluster headache syndrome	Cluster headache	17	5	1	0
2134-10061334	IND	phenobarbital	2134	Simple partial seizure	Partial seizures	273	60	18	1	7
2134-10079424	IND	phenobarbital	2134	Epilepsy characterized by intractable complex partial seizures	Focal dyscognitive seizures	85	16	5	0
2152-10015037	IND	phenytoin	2152	Epilepsy	Epilepsy	650	76	19	24	13
2152-10018100	IND	phenytoin	2152	Tonic-clonic seizure	Generalised tonic-clonic seizure	364	87	21	16
2152-10018100	IND	phenytoin	2152	Tonic-clonic epilepsy	Generalised tonic-clonic seizure	351	81	19	16
2152-10039906	IND	phenytoin	2152	Prevention of Seizures following Cranial Trauma or Surgery	Seizure	1359	174	41	52	5
2152-10039906	IND	phenytoin	2152	Seizures in Neurosurgery	Seizure	1359	174	41	52	5
2152-10040703	IND	phenytoin	2152	Motor cortex epilepsy	Simple partial seizures	16	5	1	0
2152-10041962	IND	phenytoin	2152	Status epilepticus	Status epilepticus	550	121	28	23	3
2152-10048816	IND	phenytoin	2152	Lennox-Gastaut syndrome	Lennox-Gastaut syndrome; Lennox-Gastaut syndrome	36	5	1	0	3
2152-10057667	IND	phenytoin	2152	Bipolar disorder in remission	Bipolar disorder	45	7	4	0
2152-10061334	IND	phenytoin	2152	Localization-related epilepsy	Partial seizures	470	89	49	4	2
2152-10061334	IND	phenytoin	2152	Simple partial seizure	Partial seizures	473	90	49	4	2
2152-10079424	IND	phenytoin	2152	Epilepsy characterized by intractable complex partial seizures	Focal dyscognitive seizures	126	27	11	0
2274-10002855	IND	prochlorperazine	2274	Nonpsychotic Anxiety	Anxiety	30	3	8	0
2274-10039626	IND	prochlorperazine	2274	Schizophrenia	Schizophrenia	40	1	1	0
2274-10047700	IND	prochlorperazine	2274	Nausea and vomiting	Vomiting	268	17	88	5	2
2274-10047700	IND	prochlorperazine	2274	Prolonged-Severe Nausea and Vomiting	Vomiting	274	17	88	5	2
2436-10012378	IND	sertraline	2436	Depressive disorder	Depression	987	69	300	71	68
2436-10029898	IND	sertraline	2436	Obsessive-compulsive disorder	Obsessive-compulsive disorder	250	52	42	7	10
2436-10033666	IND	sertraline	2436	Panic disorder	Panic disorder	88	8	21	6	5
2436-10036316	IND	sertraline	2436	Posttraumatic stress disorder	Post-traumatic stress disorder	209	9	56	6	21
2436-10041242	IND	sertraline	2436	Social phobia	Social anxiety disorder	92	6	30	5	4
2436-10051537	IND	sertraline	2436	Premenstrual dysphoric disorder	Premenstrual dysphoric disorder; Premenstrual dysphoric disorder	50	2	16	2	3
2445-10003210	IND	simvastatin	2445	Arteriosclerotic vascular disease	Arteriosclerosis	641	7	77	11	18
2445-10008190	IND	simvastatin	2445	Cerebrovascular accident	Cerebrovascular accident; Cerebrovascular accident	358	6	100	23	9
2445-10011078	IND	simvastatin	2445	Slow Progression of Coronary Artery Disease	Coronary artery disease; Coronary artery disease	896	21	274	29	23
2445-10020603	IND	simvastatin	2445	Hypercholesterolemia	Hypercholesterolaemia	795	28	158	19	79
2445-10020869	IND	simvastatin	2445	Hypertriglyceridemia	Hypertriglyceridaemia	116	3	39	2	6
2445-10028596	IND	simvastatin	2445	Myocardial Infarction Prevention	Myocardial infarction; Myocardial infarction	453	15	122	12	13
2445-10044390	IND	simvastatin	2445	Prevention of Transient Ischemic Attacks	Transient ischaemic attack; Transient ischaemic attack	74	0	9	1	2
2445-10045261	IND	simvastatin	2445	Familial hypercholesterolemia - heterozygous	Type IIa hyperlipidaemia; Type IIa hyperlipidaemia	263	21	56	8	8
2445-10045261	IND	simvastatin	2445	Familial hypercholesterolemia - homozygous	Type IIa hyperlipidaemia; Type IIa hyperlipidaemia	263	21	56	8	8
2445-10060751	IND	simvastatin	2445	Familial type 3 hyperlipoproteinemia	Type III hyperlipidaemia; Type III hyperlipidaemia	12	0	3	0	6
2445-10060755	IND	simvastatin	2445	Mixed hyperlipidemia	Type V hyperlipidaemia; Type V hyperlipidaemia	49	4	26	1	7
2445-10068961	IND	simvastatin	2445	Hypoalphalipoproteinemia	Hypo HDL cholesterolaemia	4	1	0	0	32
2475-10003445	IND	spironolactone	2475	Ascites	Ascites; Ascites; Ascites	271	27	43	0	3
2475-10007558	IND	spironolactone	2475	Chronic heart failure	Cardiac failure chronic	228	6	35	5	26
2475-10007559	IND	spironolactone	2475	Pulmonary Edema due to Chronic Heart Failure	Cardiac failure congestive	700	33	67	4	27
2475-10020571	IND	spironolactone	2475	Aldosteronism	Hyperaldosteronism; Hyperaldosteronism; Hyperaldosteronism	587	108	18	0
2475-10020772	IND	spironolactone	2475	Hypertensive disorder	Hypertension	1007	94	138	20	20
2475-10021015	IND	spironolactone	2475	Hypokalemia Prevention	Hypokalaemia	690	145	52	1	4
2475-10030095	IND	spironolactone	2475	Edema	Oedema; Oedema	241	45	11	2
2475-10036692	IND	spironolactone	2475	Diagnostic Test for Primary Aldosteronism	Primary hyperaldosteronism; Primary hyperaldosteronism; Primary hyperaldosteronism	453	40	27	0
2475-10049630	IND	spironolactone	2475	Edema due to Nephrotic Syndrome	Oedema due to renal disease; Oedema due to renal disease	384	12	27	1
2475-10049631	IND	spironolactone	2475	Edema due to Hepatic Cirrhosis	Oedema due to hepatic disease; Oedema due to hepatic disease	379	11	26	1
2475-10049632	IND	spironolactone	2475	Peripheral Edema due to Chronic Heart Failure	Oedema due to cardiac disease; Oedema due to cardiac disease	381	11	26	1	1
2561-10006187	IND	tamoxifen	2561	Prevention of Breast Carcinoma	Breast cancer; Breast cancer	2069	158	241	43	198
2561-10006187	IND	tamoxifen	2561	Carcinoma of female breast	Breast cancer; Breast cancer	1980	158	240	43	198
2561-10073095	IND	tamoxifen	2561	Infiltrating duct carcinoma of breast	Invasive ductal breast carcinoma; Invasive ductal breast carcinoma	21	6	0	0	53
2616-10035226	IND	thalidomide	2616	Multiple myeloma	Plasma cell myeloma; Plasma cell myeloma	545	69	38	20	118
2616-10053869	IND	thalidomide	2616	Crow-Fukase (POEMS) syndrome	POEMS syndrome; POEMS syndrome; POEMS syndrome; POEMS syndrome; POEMS syndrome	88	31	3	0	8
2616-10070517	IND	thalidomide	2616	Erythema nodosum leprosum	Type 2 lepra reaction; Type 2 lepra reaction; Type 2 lepra reaction; Type 2 lepra reaction	231	53	12	0	1
2713-10010808	IND	tranexamic acid	2713	Contraception	Contraception	37	3	5	0
2713-10014778	IND	tranexamic acid	2713	Endometriosis	Endometriosis	4	0	0	0	2
2713-10021010	IND	tranexamic acid	2713	Female hypogonadism syndrome	Hypogonadism female; Hypogonadism female	0	0	0	0
2713-10061992	IND	tranexamic acid	2713	Hemorrhaging in Hemophilia	Haemophilia; Haemophilia	130	36	7	4	2
2713-10085423	IND	tranexamic acid	2713	Menorrhagia	Heavy menstrual bleeding	221	22	34	12	10
282-10020852	IND	baclofen	282	Muscle spasticity of spinal origin	Hypertonia; Hypertonia	145	31	9	1	1
282-10028335	IND	baclofen	282	Muscle Spasticity of Cerebral Origin	Muscle spasticity; Muscle spasticity	613	134	15	1	14
2870-10022035	IND	zolpidem	2870	Initial insomnia	Initial insomnia; Initial insomnia	4	0	2	0
2870-10022437	IND	zolpidem	2870	Insomnia	Insomnia; Insomnia	523	50	119	15	38
3064-10003239	IND	capsaicin	3064	Arthritic Pain	Arthralgia	350	3	8	2
3064-10003988	IND	capsaicin	3064	Backache	Back pain	37	4	4	2
3064-10024453	IND	capsaicin	3064	Sprains and Strains	Ligament sprain; Ligament sprain	296	0	2	0
3064-10029223	IND	capsaicin	3064	Neuralgia	Neuralgia	685	39	49	17	17
3064-10036376	IND	capsaicin	3064	Postherpetic neuralgia	Post herpetic neuralgia; Post herpetic neuralgia	199	21	18	11	7
4061-10020772	IND	timolol	4061	Hypertensive disorder	Hypertension	677	28	244	22	1
4061-10027599	IND	timolol	4061	Migraine Prevention	Migraine; Migraine	130	7	7	3	1
4061-10028596	IND	timolol	4061	Myocardial Reinfarction Prevention	Myocardial infarction; Myocardial infarction	178	2	47	1
4061-10030043	IND	timolol	4061	Ocular hypertension	Ocular hypertension	496	16	211	20	117
4061-10030348	IND	timolol	4061	Open-angle glaucoma	Open angle glaucoma	727	32	306	16	93
4215-10040872	IND	isopropanol	4215	Antiseptic preparation	Skin infection; Skin infection	1	1	0	0	1
4956-10006187	IND	bevacizumab	4956	Malignant neoplasm of breast	Breast cancer; Breast cancer	625	102	71	32	160
4956-10008342	IND	bevacizumab	4956	Carcinoma of cervix	Cervix carcinoma; Cervix carcinoma	223	27	10	6	19
4956-10009944	IND	bevacizumab	4956	Malignant neoplasm of colon and/or rectum	Colon cancer; Colon cancer	548	258	15	5	221
4956-10016180	IND	bevacizumab	4956	Malignant tumor of fallopian tube	Fallopian tube cancer; Fallopian tube cancer	22	1	4	0	53
4956-10018337	IND	bevacizumab	4956	Glioblastoma multiforme	Glioblastoma multiforme; Glioblastoma multiforme	294	38	5	4	113
4956-10033128	IND	bevacizumab	4956	Malignant epithelial tumor of ovary	Ovarian cancer; Ovarian cancer	552	43	49	15	93
4956-10050513	IND	bevacizumab	4956	Metastatic renal cell carcinoma	Metastatic renal cell carcinoma; Metastatic renal cell carcinoma	347	16	25	12	60
4956-10052358	IND	bevacizumab	4956	Secondary malignant neoplasm of colon	Colorectal cancer metastatic; Colorectal cancer metastatic	501	33	70	23	305
4956-10061269	IND	bevacizumab	4956	Malignant tumor of peritoneum	Malignant peritoneal neoplasm; Malignant peritoneal neoplasm	19	1	6	0	11
4956-10061873	IND	bevacizumab	4956	Nonsquamous nonsmall cell neoplasm of lung	Non-small cell lung cancer; Non-small cell lung cancer	577	59	65	27	209
4956-10073069	IND	bevacizumab	4956	Liver cell carcinoma	Hepatic cancer; Hepatic cancer	8	3	0	0	61
5003-10067584	IND	insulin human	5003	Diabetes mellitus type 1	Type 1 diabetes mellitus; Type 1 diabetes mellitus; Type 1 diabetes mellitus	3211	383	120	29	1170
5003-10067585	IND	insulin human	5003	Diabetes mellitus type 2	Type 2 diabetes mellitus; Type 2 diabetes mellitus	2746	206	99	11	1170
5034-10070863	IND	protamine sulfate	5034	Heparin overdose	Toxicity to various agents	2	2	0	0
513-10058892	IND	levocarnitine	513	Carnitine deficiency	Carnitine deficiency	29	5	3	0	5
765-10010744	IND	cyproheptadine	765	Allergic conjunctivitis	Conjunctivitis allergic; Conjunctivitis allergic	1	0	0	0
765-10028735	IND	cyproheptadine	765	Nasal congestion	Nasal congestion	1	1	0	0
765-10037087	IND	cyproheptadine	765	Itching of skin	Pruritus	33	4	6	0
765-10039085	IND	cyproheptadine	765	Allergic rhinitis	Rhinitis allergic; Rhinitis allergic	4	1	1	0
765-10039101	IND	cyproheptadine	765	Nasal discharge	Rhinorrhoea	0	0	0	0
765-10041232	IND	cyproheptadine	765	Sneezing	Sneezing	3	0	0	0
765-10046735	IND	cyproheptadine	765	Urticaria	Urticaria; Urticaria	37	6	10	0
765-10068773	IND	cyproheptadine	765	Dermatographic urticaria	Mechanical urticaria; Mechanical urticaria	0	0	0	0
842-10011224	IND	dextromethorphan	842	Cough	Cough	306	31	54	9	3
842-10019211	IND	dextromethorphan	842	Headache disorder	Headache	22	5	5	3	2
842-10022004	IND	dextromethorphan	842	Influenza-like symptoms	Influenza like illness	0	0	0	0	4
842-10028735	IND	dextromethorphan	842	Nasal congestion	Nasal congestion	3	0	2	0
842-10028810	IND	dextromethorphan	842	Common cold	Nasopharyngitis; Nasopharyngitis	109	12	12	3	3
842-10037660	IND	dextromethorphan	842	Fever	Pyrexia	518	31	7	4	2
842-10039083	IND	dextromethorphan	842	Rhinitis	Rhinitis; Rhinitis	8	0	2	1	1
842-10039085	IND	dextromethorphan	842	Allergic rhinitis	Rhinitis allergic; Rhinitis allergic	1	0	0	0
842-10039101	IND	dextromethorphan	842	Nasal discharge	Rhinorrhoea	5	0	3	0
842-10041232	IND	dextromethorphan	842	Sneezing	Sneezing	1	0	1	0
842-10042128	IND	dextromethorphan	842	Mouth Irritation	Stomatitis	22	0	1	0
842-10047145	IND	dextromethorphan	842	Vasomotor rhinitis	Vasomotor rhinitis	0	0	0	0
842-10054196	IND	dextromethorphan	842	Pseudobulbar affect	Affect lability	57	9	7	0	1
842-10068319	IND	dextromethorphan	842	Sore throat symptom	Oropharyngeal pain; Oropharyngeal pain	3	0	2	0
868-10023003	IND	dicycloverine	868	Irritable bowel syndrome	Irritable bowel syndrome; Irritable bowel syndrome	0	0	0	0
897-10002383	IND	diltiazem	897	Angina pectoris	Angina pectoris; Angina pectoris	628	56	228	8	4
897-10003658	IND	diltiazem	897	Atrial fibrillation	Atrial fibrillation	347	42	75	4	8
897-10020772	IND	diltiazem	897	Hypertensive disorder	Hypertension	926	68	154	9	5
897-10036759	IND	diltiazem	897	Prinzmetal angina	Prinzmetal angina; Prinzmetal angina	112	24	17	2	4
897-10042604	IND	diltiazem	897	Paroxysmal supraventricular tachycardia	Supraventricular tachycardia	119	9	15	2	2
916-10010744	IND	diphenhydramine	916	Allergic conjunctivitis	Conjunctivitis allergic; Conjunctivitis allergic	8	1	0	0
916-10022437	IND	diphenhydramine	916	Insomnia	Insomnia; Insomnia	63	9	18	2
916-10047145	IND	diphenhydramine	916	Vasomotor rhinitis	Vasomotor rhinitis	0	0	0	0
916-10048908	IND	diphenhydramine	916	Seasonal allergic rhinitis	Seasonal allergy; Seasonal allergy; Seasonal allergy	20	1	9	0
956-10002855	IND	doxepin	956	Anxiety	Anxiety	90	3	37	2
956-10004939	IND	doxepin	956	Bipolar affective disorder, current episode depression	Bipolar I disorder	1	0	0	0
956-10012378	IND	doxepin	956	Depressive disorder	Depression	260	16	78	15	1
956-10012438	IND	doxepin	956	Atopic dermatitis	Dermatitis atopic; Dermatitis atopic	15	0	5	1
956-10022437	IND	doxepin	956	Insomnia	Insomnia; Insomnia	79	2	13	6	2
956-10029263	IND	doxepin	956	Lichen simplex chronicus	Neurodermatitis	3	1	1	0
956-10037087	IND	doxepin	956	Itching of skin	Pruritus	60	6	20	1	1
956-10057840	IND	doxepin	956	Severe major depression with psychotic features	Major depression	65	4	29	3
972-10012680	IND	duloxetine	972	Diabetic peripheral neuropathy	Diabetic neuropathy; Diabetic neuropathy; Diabetic neuropathy	242	11	35	15	17
972-10018075	IND	duloxetine	972	Generalized anxiety disorder	Generalised anxiety disorder	120	6	23	13	10
972-10028391	IND	duloxetine	972	Chronic Musculoskeletal Pain	Musculoskeletal pain	63	6	3	1	1
972-10048439	IND	duloxetine	972	Fibromyalgia	Fibromyalgia	277	11	30	26	18
972-10057840	IND	duloxetine	972	Major depressive disorder	Major depression	595	37	129	78	75
972-10066218	IND	duloxetine	972	Female stress incontinence	Stress urinary incontinence	177	3	25	10	14
